# Genetically-proxied lower PAR1 and renal phenotypes: a drug-target Mendelian Randomization study

**DOI:** 10.1101/2024.08.08.24311690

**Authors:** Haotian Tang, Tom R Gaunt, Venexia M Walker

## Abstract

In clinical trials, the anti-protease-activated receptor-1 (PAR1) therapy, vorapaxar, has been tested as a treatment for nephrotic syndrome (NS). This study aimed to investigate the causal relationship of PAR1 (encoded by the gene *F2R*) with renal phenotypes using drug-target Mendelian randomization (MR).

First, we performed colocalization analyses to confirm whether PAR1/*F2R* expression instruments were shared between plasma/blood and kidney tissue. We selected PAR1/*F2R* expression instruments from the UK Biobank-Pharma Proteomics Project (UKB-PPP), eQTLGen, and Genotype-Tissue Expression (GTEx). Kidney *F2R* expression data were obtained from NephQTL2. Second, given the known experimental evidence of the vorapaxar effect on PAR1 inhibition, we conducted drug-target MR to investigate the causal effects of genetically lower PAR1 protein levels or *F2R* expression levels on thrombotic diseases as positive controls from FinnGen, including venous thromboembolism (VTE), deep venous thrombosis (DVT), and arterial thromboembolism (AET). Finally, we performed drug-target MR to investigate the causal relationship of genetically lower PAR1 protein or *F2R* expression levels from plasma/blood and kidney tissues on renal diseases and function. We included five renal phenotypes as our main outcomes: CKD, microalbuminuria (MA), NS, estimated GFR (eGFR), and urinary albumin-to-creatinine ratio (uACR). Renal genome-wide association studies (GWAS) data were obtained from the CKDGen consortium, except for NS, which was obtained by meta-analysing FinnGen and a novel GWAS in the UKB. In addition, we also used serum albumin from UKB as a further outcome in a sensitivity analysis.

Colocalization analyses identified shared genetic variants between blood and tubulointerstitial *F2R* expression (posterior probabilities are 89.1% for eQTLGen and 95.4% for GTEx) but not between plasma PAR1 and tubulointerstitial *F2R* expression. We present MR findings as *β* or odds ratios (ORs) with 95% confidence intervals (CIs) per unit decrease in plasma protein or gene expression, or per effect allele, consistent with the direction of effect when taking vorapaxar. Genetically-proxied lower PAR1 and *F2R* expression reduced risk of VTE with ORs of 0.84 [95% CI 0.71 to 1.00] (UKB-PPP), 0.94 [0.88 to 1.01] (eQTLGen) and 0.89 [0.75 to 1.06] (GTEx), indicating that genetically-instrumented lower PAR1 is directionally consistent with the effect of vorapaxar. Genetically-proxied lower PAR1 and *F2R* expression increased the risk of developing CKD (UKB-PPP: OR=1.17 [0.99 to 1.38]; eQTLGen: OR=1.12 [1.02 to 1.23]; GTEx: OR=1.24 [1.05 to 1.46]), but may decrease eGFR (eQTLGen: *β* =-0.02 [-0.06 to 0.01], GTEx: *β* =-0.04 [-0.08 to 0.01], UKB-PPP: *β* =-0.01, [-0.05, 0.04]). The effect of genetically-proxied PAR1 on NS was inconclusive due to lack of power.

Our study suggests that genetically-proxied lower PAR1 and *F2R* expression reduces VTE risk, and increases CKD risk, but provides less evidence on reducing eGFR or increasing uACR. Evidence regarding NS was inconclusive. For NS patients, the decision to use anti-PAR1 treatment should be made with caution, given the potential renal implications and the current lack of conclusive evidence of its impact on NS.
