## Supplementary material for "Genetically-proxied lower PAR1 and renal phenotypes: a drug-target Mendelian Randomization study": ST

### Sheet: Overview
Overview of Supplementary Tables
Supplementary Table (ST)	Description
ST1	Genetie instruments of all exposures
ST2	Colocalization results
ST3	MR results on thrombotic diseases (positive control)
ST4	MR results on renal phenotypes
ST5	MR results accounting for correlated instruments

### Sheet: ST1. Genetic instruments
ST2. Genetic instruments for all exposures with F-statistics
SNP	exposure	chr	pos	effect_allele	other_allele	eaf	beta	se	pval	samplesize	F_stat
rs250751	F2R (Susztaklab Kidney) str	5	76038885	A	G	0.3847	-0.1269	0.0224	1.498e-08	686	32.0942
rs13164627	F2R (Susztaklab Tubule) str	5	76037178	A	G	0.3757	0.141	0.022	1.208e-09	356	41.0764
rs168753	F2R (UKB-PPP) str	5	76732299	T	A	0.172638	-0.152045	0.0100289	6.44318e-52	33784	229.846
rs166175	F2R (UKB-PPP) wk	5	76767129	A	G	0.78811	-0.0730372	0.00924912	2.86484e-15	33784	62.3573
rs168753	F2R (UKB-PPP) wk	5	76732299	T	A	0.172638	-0.152045	0.0100289	6.44318e-52	33784	229.846
rs34994307	F2R (UKB-PPP) wk	5	76675432	A	G	0.0443686	0.130558	0.0183871	1.2428e-12	33784	50.4174
rs3797435	F2R (UKB-PPP) wk	5	76657853	G	A	0.544991	-0.0435131	0.00759183	9.95062e-09	33784	32.8509
rs60914780	F2R (UKB-PPP) wk	5	76748395	C	T	0.300501	0.0920592	0.00827979	1.0193e-28	33784	123.622
rs71576999	F2R (UKB-PPP) wk	5	76664999	A	G	0.66401	0.0612813	0.00819178	7.38584e-14	33784	55.9628
rs1038919	F2R (eQTLGen) str	5	75957471	G	T	0.297588	0.0489396	0.00870594	1.8942e-08	31528	31.6001
rs1472215	F2R (eQTLGen) str	5	75990144	C	T	0.318165	-0.273331	0.00844015	1e-200	31306	1048.76
rs2227836	F2R (eQTLGen) str	5	76033842	G	A	0.0338678	-0.309451	0.0227918	5.4528e-42	29232	184.343
rs10942788	F2R (eQTLGen) wk	5	75957603	C	G	0.461057	-0.0770675	0.00796324	3.7396e-22	31638	93.6617
rs114104814	F2R (eQTLGen) wk	5	76042326	G	T	0.0184935	0.308132	0.0386494	1.5562e-15	18377	63.5608
rs114534078	F2R (eQTLGen) wk	5	76068752	A	C	0.0597523	0.20459	0.0168513	6.4195e-34	31193	147.401
rs115894903	F2R (eQTLGen) wk	5	75973742	T	C	0.115817	-0.184874	0.0124015	2.9502e-50	31525	222.231
rs1472215	F2R (eQTLGen) wk	5	75990144	C	T	0.318165	-0.273331	0.00844015	1e-200	31306	1048.76
rs1801719	F2R (eQTLGen) wk	5	76030796	C	T	0.277857	0.161002	0.00882767	2.5678e-74	31644	332.636
rs2227821	F2R (eQTLGen) wk	5	76014021	A	G	0.0358867	-0.286175	0.0217738	1.8618e-39	30309	172.741
rs2227829	F2R (eQTLGen) wk	5	76020692	C	T	0.0282644	0.178557	0.0250537	1.0258e-12	28952	50.7941
rs34146669	F2R (eQTLGen) wk	5	76057079	C	T	0.330577	0.226405	0.00837007	3.9031e-161	31519	731.67
rs34994307	F2R (eQTLGen) wk	5	75971257	A	G	0.0538977	0.213364	0.018313	2.2731e-31	29102	135.746
rs636150	F2R (eQTLGen) wk	5	76093314	A	G	0.180967	-0.145833	0.0103134	2.1467e-45	31515	199.942
rs76525389	F2R (eQTLGen) wk	5	75953299	A	G	0.0343122	-0.190939	0.0222135	8.2687e-18	30507	73.8843
rs78591028	F2R (eQTLGen) wk	5	75983171	T	G	0.165019	0.0633685	0.0107027	3.2077e-09	31644	35.0559
rs250753	F2R (GTEx blood) str	5	76741726	G	A	0.28209	0.130309	0.020855	7.86912e-10	755	39.0417
Each instrument was presented as trait name (source of the trait) with str or wk; str indicated the instruments were strongly independent; wk indicated the instruments are weakly correlated.
UKB-PPP, UK Biobank Pharma Proteomics Project; eQTLGen, the eQTLGen Consortium; GTEx, The Genotype-Tissue Expression project; Susztaklab, Susztaklab Human Kidney eQTL Atlas

### Sheet: ST2. Coloc
ST3. Colocalization analyses results using coloc.
Leading SNP	Trait 1	Trait 2	Numer of SNPs	H0	H1	H2	H3	H4
rs168753	PAR1 (UKB-PPP)	NephQTL2 glomerular	1841	1.52825e-45	0.764628	3.67348e-46	0.183743	0.0516292
rs1472215	F2R (eQTLGen)		1838	0	0.657093	0	0.156114	0.186794
rs250753	F2R (GTEx blood)		1908	0.00041161	0.725531	0.000101901	0.179523	0.0944329
rs168753	PAR1 (UKB-PPP)	NephQTL2 tubulointerstitial	1812	1.08753e-45	0.544121	8.41527e-46	0.421005	0.0348745
rs1472215	F2R (eQTLGen)		1812	0	0.0613684	0	0.0476682	0.890963
rs250753	F2R (GTEx blood)		1882	1.67607e-05	0.0295434	9.58983e-06	0.0159492	0.954481
UKB-PPP, UK Biobank Pharma Proteomics Project; eQTLGen, the eQTLGen Consortium; GTEx, The Genotype-Tissue Expression project

### Sheet: ST3. MR on thrombosis
ST4. Results from Mendelian randomisation analysis on the associations between genetically proxied lower PAR1 and thrombosis diseases
exposure	outcome	method	nsnp	or	or_lci95	or_uci95	pval
F2R (UKB-PPP)	VTE	WR	1	0.844746	0.71468	0.998482	0.04795
F2R (UKB-PPP)	AET	WR	1	1.03618	0.602796	1.78116	0.897672
F2R (UKB-PPP)	DVT	WR	1	0.721241	0.537522	0.967753	0.0293674
F2R (eQTLGen)	VTE	IVW	3	0.943603	0.878227	1.01385	0.113052
F2R (eQTLGen)	AET	IVW	3	0.977449	0.774712	1.23324	0.847487
F2R (eQTLGen)	DVT	IVW	3	0.887225	0.781951	1.00667	0.0633414
F2R (Susztaklab Kidney)	VTE	WR	1	0.889791	0.756057	1.04718	0.15996
F2R (Susztaklab Kidney)	AET	WR	1	0.795834	0.469625	1.34864	0.396111
F2R (Susztaklab Kidney)	DVT	WR	1	0.857359	0.644107	1.14121	0.291554
F2R (Susztaklab Tubule)	VTE	WR	1	0.822122	0.710259	0.951603	0.00867061
F2R (Susztaklab Tubule)	AET	WR	1	0.763976	0.474566	1.22988	0.267763
F2R (Susztaklab Tubule)	DVT	WR	1	0.795008	0.614407	1.0287	0.081018
F2R (GTEx blood)	VTE	WR	1	0.892342	0.749874	1.06188	0.199318
F2R (GTEx blood)	AET	WR	1	0.893221	0.508079	1.57031	0.694847
F2R (GTEx blood)	DVT	WR	1	0.89456	0.658852	1.2146	0.47518
Each trait was presented as trait name (source of the trait).
UKB-PPP, UK Biobank Pharma Proteomics Project; eQTLGen, the eQTLGen Consortium; GTEx, The Genotype-Tissue Expression project; Susztaklab, Susztaklab Human Kidney eQTL Atlas.
ATE, Arterial thromboembolism; VTE, venous thromboembolism; DVT, deep vein thrombosis; WR, Wald ratio; IVW, inverse-variance-weighted.

### Sheet: ST4. MR on renal
ST5 A. Results from Mendelian randomisation analysis on the associations between genetically proxied lower PAR1 and the risk of kidney diseases									ST5 B. Results from Mendelian randomisation analysis on the associations between genetically proxied lower PAR1 and kidney function biomarkers
exposure	outcome	method	nsnp	or	or_lci95	or_uci95	pval		exposure	outcome	method	nsnp	b	se	lo_ci	up_ci	pval
F2R (UKB-PPP)	NS (Finngen)	WR	1	1.04435	0.482599	2.25997	0.912276		F2R (UKB-PPP)	eGFR	WR	1	-0.00596989	0.0237784	-0.0525755	0.0406357	0.801765
F2R (UKB-PPP)	CKD	WR	1	1.17099	0.990313	1.38463	0.0648699		F2R (UKB-PPP)	uACR	WR	1	0.0296577	0.017727	-0.00508723	0.0644026	0.0943227
F2R (eQTLGen)	NS (Meta-analyzed)	IVW	3	1.19969	0.905581	1.58932	0.204505		F2R (eQTLGen)	eGFR	IVW	3	-0.0217718	0.0173582	-0.0557939	0.0122503	0.209747
F2R (eQTLGen)	CKD	IVW	3	1.12126	1.01861	1.23427	0.0194728		F2R (eQTLGen)	uACR	IVW	3	-0.00870749	0.0071259	-0.0226743	0.00525928	0.221727
F2R (eQTLGen)	MA	IVW	3	0.993658	0.947877	1.04165	0.791484		F2R (eQTLGen)	Albumin	IVW	3	-0.020385	0.0140566	-0.0479359	0.00716583	0.146999
F2R (Susztaklab Kidney)	NS (Meta-analyzed)	WR	1	0.621483	0.32745	1.17954	0.145694		F2R (Susztaklab Kidney)	eGFR	WR	1	-0.00521307	0.0214342	-0.0472241	0.036798	0.807841
F2R (Susztaklab Kidney)	CKD	WR	1	0.948572	0.820384	1.09679	0.475991		F2R (Susztaklab Kidney)	uACR	WR	1	0.01287	0.0161166	-0.0187186	0.0444586	0.42455
F2R (Susztaklab Kidney)	MA	WR	1	1.09313	0.982627	1.21606	0.101488		F2R (Susztaklab Kidney)	Albumin	WR	1	0.0542656	0.0199819	0.0151011	0.09343	0.0066128
F2R (Susztaklab Tubule)	NS (Meta-analyzed)	WR	1	0.922782	0.517636	1.64503	0.785276		F2R (Susztaklab Tubule)	eGFR	WR	1	-0.0253137	0.0198036	-0.0641288	0.0135014	0.201166
F2R (Susztaklab Tubule)	CKD	WR	1	1.07274	0.934817	1.231	0.317311		F2R (Susztaklab Tubule)	uACR	WR	1	0.00241986	0.0149312	-0.0268453	0.031685	0.871253
F2R (Susztaklab Tubule)	MA	WR	1	1.10282	0.999178	1.21722	0.0519362		F2R (Susztaklab Tubule)	Albumin	WR	1	-0.0165177	0.018317	-0.0524191	0.0193836	0.367179
F2R (Susztaklab Tubule)	Microalbumin in urine	WR	1	0.995044	0.93495	1.059	0.875768		F2R (GTEx)	eGFR	WR	1	-0.0354188	0.0233941	-0.0812712	0.0104337	0.130025
F2R (GTEx blood)	NS (Meta-analyzed)	WR	1	1.50296	0.759182	2.97543	0.242282		F2R (GTEx)	uACR	WR	1	-0.0166949	0.0173979	-0.0507948	0.0174049	0.337259
F2R (GTEx blood)	CKD	WR	1	1.24256	1.05467	1.46393	0.00942254		F2R (GTEx)	Albumin	WR	1	-0.0789508	0.0213001	-0.120699	-0.0372025	0.000210072
F2R (GTEx blood)	MA	WR	1	1.00307	0.893376	1.12624	0.95857
Each trait was presented as trait name (source of the trait).
UKB-PPP, UK Biobank Pharma Proteomics Project; eQTLGen, the eQTLGen Consortium; GTEx, The Genotype-Tissue Expression project; Susztaklab, Susztaklab Human Kidney eQTL Atlas.
ATE, Arterial thromboembolism; VTE, venous thromboembolism; DVT, deep vein thrombosis.
CKD, chronic kidney disease; MA, microalbuminuria; NS, nephrotic syndrome; WR, Wald ratio; IVW, inverse-variance-weighted; OR, odds ratios.
eGFR, estimated glomerular filtration rate; uACR, urinary albumin-to-creatinine ratio.

### Sheet: ST5. MR for correlated SNP
ST6. Results from Mendelian randomisation analysis accouting for correlated instruments on the associations between genetically proxied lower PAR1 and all outcomes
exposure	outcome	method	nsnp	or	or_lci95	or_uci95	pval		exposure	outcome	method	nsnp	b	se	pval	lo_ci	up_ci
F2R (UKB-PPP)	VTE	IVW (correlated)	5	0.800927	0.696576	0.920909	0.00182767		F2R (UKB-PPP)	eGFR	IVW (correlated)	5	-0.0129447	0.0253307	0.609331	-0.0625928	0.0367034
F2R (UKB-PPP)	AET	IVW (correlated)	5	0.923259	0.587051	1.45202	0.729627		F2R (UKB-PPP)	uACR	IVW (correlated)	5	0.0229638	0.0149741	0.125136	-0.00638549	0.0523132
F2R (UKB-PPP)	DVT	IVW (correlated)	5	0.66674	0.521684	0.852128	0.0012021		F2R (eQTLGen)	eGFR	IVW (correlated)	13	-0.0187628	0.0102625	0.0675069	-0.0388774	0.00135174
F2R (eQTLGen)	VTE	IVW (correlated)	13	0.946663	0.882106	1.01594	0.128254		F2R (eQTLGen)	uACR	IVW (correlated)	13	-0.00165628	0.00628877	0.792264	-0.0139823	0.0106697
F2R (eQTLGen)	AET	IVW (correlated)	13	0.956042	0.78639	1.16229	0.651966		F2R (eQTLGen)	Albumin	IVW (correlated)	13	-0.0213511	0.0198207	0.281387	-0.0601997	0.0174975
F2R (eQTLGen)	DVT	IVW (correlated)	13	0.851606	0.765937	0.946857	0.00298298
F2R (UKB-PPP)	NS (Finngen)	IVW (correlated)	5	0.708454	0.354653	1.41521	0.328912
F2R (UKB-PPP)	CKD	IVW (correlated)	5	1.11126	0.859026	1.43757	0.421883
F2R (UKB-PPP)	MA	IVW (correlated)	5	1.09085	0.98783	1.2046	0.0857849
F2R (eQTLGen)	NS (Meta-analyzed)	IVW (correlated)	13	1.18589	0.932785	1.50767	0.163942
F2R (eQTLGen)	NS (Finngen)	IVW (correlated)	13	1.08967	0.82474	1.43971	0.545684
F2R (eQTLGen)	CKD	IVW (correlated)	13	1.07946	1.00304	1.1617	0.0412508
F2R (eQTLGen)	MA	IVW (correlated)	13	1.01236	0.970988	1.05549	0.563914
Each trait was presented as trait name (source of the trait).
UKB-PPP, UK Biobank Pharma Proteomics Project; eQTLGen, the eQTLGen Consortium; GTEx, The Genotype-Tissue Expression project; Susztaklab, Susztaklab Human Kidney eQTL Atlas.
CKD, chronic kidney disease; MA, microalbuminuria; NS, nephrotic syndrome; IVW (correlated), inverse-variance-weighted accounting for correlated instruments; OR, odds ratios.
eGFR, estimated glomerular filtration rate; uACR, urinary albumin-to-creatinine ratio.
